# Four Years of Continuous Weekly Wastewater Analysis Reveals Sequencing as a Robust Alternative to PCR for Respiratory Virome Surveillance

**DOI:** 10.64898/2026.10.13.26364774

**Authors:** Harihara Prakash, Vasanthi Avadhanula, Michael J. Tisza, Juwan Cormier, Matthew C. Ross, Ryan K. Perez, James D. Chang, Camille R. Mazurek, Jennifer Deegan, Joe F. Petrosino, Pedro A. Piedra, Justin R. Clark, Eric Boerwinkle, Anthony W. Maresso

## Abstract

Wastewater-based epidemiology uses both targeted and non-targeted bioanalytical approaches to detect and track disease-causing microbes in wastewater. Targeted approaches such as quantitative polymerase chain reaction (qPCR) remain widely used while sequencing-based approaches have slowly gained popularity. However, concordance between established targeted molecular assays and sequencing approaches remains incompletely characterized. To assess the validity of sequencing as an alternative to qPCR, we compared outcomes of both methods targeting five respiratory viruses in wastewater samples collected across 16 Texas cities over 4 years (May 2022-July 2026) of continuous sampling. We found positive correlations between qPCR and sequencing measurements, with both methods independently correlating with statewide clinical emergency department visits. qPCR positivity also increased with genomic sequencing coverage, and sequencing demonstrated greater potential than qPCR as an early respiratory virus outbreak detection method. Our findings support metagenomic sequencing as a sensitive and highly specific alternative to targeted qPCR for wastewater surveillance, and reinforce its utility towards long-term longitudinal monitoring of respiratory viruses.
