## Supplemental Table 1 for "Four Years of Continuous Weekly Wastewater Analysis Reveals Sequencing as a Robust Alternative to PCR for Respiratory Virome Surveillance"

### Sheet: Sheet1
Supp. Table 1: Test for normality of non-zero samples across qPCR and sequencing outcomes for all viruses.
virus	variable	n_sheet	n_tested	shapiro_W	shapiro_p	skew	excess_kurtosis	shapiro_reject
fluA	copiesperml	3910	342	0.0877322	2.22082e-37	11.1958	130.702	TRUE
fluA	rpkmf	3910	1400	0.327195	1.30987e-57	13.5705	294.548	TRUE
fluB	copiesperml	3897	175	0.0534478	1.12302e-28	13.1076	169.875	TRUE
fluB	rpkmf	3897	663	0.157822	4.34072e-47	20.888	492.331	TRUE
rsvA	copiesperml	3879	883	0.013212	5.68201e-55	29.6648	878.001	TRUE
rsvA	rpkmf	3879	963	0.564526	1.27469e-43	5.13328	41.3894	TRUE
rsvB	copiesperml	3914	913	0.12243	1.13661e-53	14.8125	239.287	TRUE
rsvB	rpkmf	3914	347	0.583051	5.10754e-28	4.69148	33.3015	TRUE
sars-cov-2	copiesperml	3910	3574	0.359494	2.26865e-77	9.78862	148.964	TRUE
sars-cov-2	rpkmf	3910	3209	0.482378	1.67234e-70	8.39877	131.919	TRUE
