## Supplemental Table 2 for "Four Years of Continuous Weekly Wastewater Analysis Reveals Sequencing as a Robust Alternative to PCR for Respiratory Virome Surveillance"

### Sheet: Sheet1
Supp Table 2, Sheet 1: Spearmans Correlation coefficient between qPCR and Sequencing outcomes
Virus	Condition	Fig. No	Samples (n)	Spearmans coefficient	Spearmans p val
All viruses	All Data	Fig. 3	19510	0.56	0
Influenza A			3910	0.303	5.8e-84
Influenza B			3897	0.24	5.1e-52
RSV A			3879	0.443	2.2e-186
RSV B			3914	0.194	1.3e-35
SARS-COV-2			3910	0.702	0
All viruses	Positive only	Supp. Fig. 1	4087	0.465	1.4e-218
Influenza A			264	0.273	6.7e-06
Influenza B			99	0.105	0.3
RSV A			495	0.393	1e-19
RSV B			169	0.209	0.0064
SARS-COV-2			3060	0.645	0

### Sheet: Sheet2
Supp Table 2, Sheet 2: Spearmans Correlation coefficient between clinical samples and qPCR or sequencing
Virus	Condition	Figure No.	Weeks (n)	Spearmans coefficient	Spearmans p val
Influenza	qPCR vs clinical ED rates	Fig. 4G-I	190	0.58	1.54e-18
RSV			190	0.29	5.64e-05
SARS-COV-2			190	0.8	1.4e-43
Influenza	Sequencing vs clinical ED rates	Fig. 4A-C	213	0.7	3.23e-33
RSV			215	0.67	1.43e-29
SARS-COV-2			219	0.91	5.35e-84
Influenza	SV40-normalized Sequencing vs clinical ED rates	Fig. 4D-F	148	0.7	5.14e-23
RSV			148	0.72	3.21e-25
SARS-COV-2			148	0.87	1.1e-47
Influenza	Concordant samples Sequencing vs clinical ED rates*	Supp Fig. 2A-C	190	0.85	1.68e-55
RSV			190	0.83	2.22e-49
SARS-COV-2			190	0.9	9.11e-70
Influenza	Concordant samples qPCR vs clinical ED rates*	Supp Fig. 2D-F	190	0.57	1.64e-17
RSV			190	0.29	5.56e-05
SARS-COV-2			190	0.8	2.02e-43
*Concordant samples are those which were treated with both sequencing AND qPCR
