## Supplemental Table 3 for "Four Years of Continuous Weekly Wastewater Analysis Reveals Sequencing as a Robust Alternative to PCR for Respiratory Virome Surveillance"

### Sheet: Sheet1
Supp Table 3: Sequences and concentration of Influenza A, Influenza B, RSV and SARS-CoV-2 primers and probe standards used in RT-qPCR assay.
Primer	Sequence (5'-3')	Target Gene	Concentration
Inf-A Forward1	5’-CAAGACCAATCYTGTCACCTCTGAC-3’	Matrix protein	3.3 μM
Inf-A Forward2	5’-CAAGACCAATYCTGTCACCTYTGAC-3’	Matrix protein	3.3 μM
Inf-A Reverse1	5’-GCATTYTGGACAAAVCGTCTACG-3’	Matrix protein	5 μM
Inf-A Reverse2	5’-GCATTTTGGATAAAGCGTCTACG-3’	Matrix protein	1.67 μM
Inf-A probe	5’-TGCAGTCCTCGCTCACTGGGCACG-3’	Matrix protein	1.67 μM
Inf-B Forward	5’-TCC TCA AYT CAC TCT TCG AGC G-3’	Non-Structural protein	6.67 μM
Inf-B Reverse	5’-CGG TGC TCT TGA CCA AAT TGG-3’	Non-Structural protein	6.67 μM
Inf B Probe	5’-CCA ATTCGAGCA GCTGAA ACTGCGGTG	Non-Structural protein	1.67 μM
SC2-Forward	5’-CTGCAGATTTGGATGATTTCTCC-3’	Nucleoprotein-3’UTR	6.67 μM
SC2-Reverse	5’-CCTTGTGTGGTCTGCATGAGTTTAG-3’	Nucleoprotein-3’UTR	6.67 μM
SC2-Probe	5’-ATTGCAACA/TAO/ATCCATGAGCAGTGCTGACTC-3’	Nucleoprotein-3’UTR	1.67 μM
RSV-A forward	5’-GATACACTCAACAAAGATCAACTTCTGTCA-3’	Nucleoprotein	0.4 μM
RSV-A reverse	5’-AGGAGTGTCAATGCTGTCTCCTGTG-3’	Nucleoprotein	0.4 μM
RSV-A probe	5’-TCCAGCAAATACACCATCCAACGGAG-3’	Nucleoprotein	0.2 μM
RSV-B forward	5’-CTGTGTATAGCTGCC CTTGTA ATA ACC-3’	Nucleoprotein	0.4 μM
RSV-B reverse	5’-GACATTGTTTGC CCTCCTAATTACTGC-3’	Nucleoprotein	0.4 μM
RSV-B probe	5’-AGCAGCAGGAGATAGATCAGGTCTTACA-3’	Nucleoprotein	0.2 μM
Influenza A oligonucleotide standard	5’-aatggctaaagacaagaccaatcctgtcacctctgactaa ggggattttaggatttgtgttcacgctcaccgtgcccagt gagcgaggactgcagcgtagacgctttgtccaaaatgccctcaatgggaa-3’	Matrix protein	200 ng/ul
Influenza B oligonucleotide standard	5’-aagatggcca tcggatcctc aactcactct tcgagcgtct caatgaaggacattcaaagc caattcgagc agctgaaact gcggtgggag tcttatccca atttggtcaagagcaccgat tatcaccaga-3’	Non-Structural protein	200 ng/ul
RSV A oligonucleotide standard	5’-GAATGATACACTCAACAAAGATCAACTTCTGTCATCCAGCAAAT	Nucleoprotein	200 ng/ul
	ACACCATCCAACGGAGCACAGGAGACAGCATTGACACTCCT-3’
RSV B oligonucleotide standard	5'- CTG TGT ATA GCT GCC CTT GTA ATA ACC AAA TTA GCA GCA GGA GAT AGA TCA GGT CTT ACA GCA GTA ATT AGG AGG GCA AAC AAT GTC TTA AAA AAC G -3'	Nucleoprotein	200 ng/ul
