## Supplemental Table 4 for "Four Years of Continuous Weekly Wastewater Analysis Reveals Sequencing as a Robust Alternative to PCR for Respiratory Virome Surveillance"

### Sheet: Sheet1
Supp Table 4, Sheet 1: Logistic regression odds ratio of qPCR positivity with increasing Genome span and 95% confidence intervals (Unclustered)
Virus	SE method	n	qPCR-positive	Sites	Collection weeks	OR per +0.1 span	95% CI low	95% CI high	p-value	p (exact)
Influenza A	Unclustered (Figure 5)	1400	264	46	174	1.50739	1.31253	1.73119	<0.001	6.227e-09
Influenza B	Unclustered (Figure 5)	663	99	42	136	2.61156	1.52793	4.46372	<0.001	0.00044815
RSV A	Unclustered (Figure 5)	963	495	46	157	2.69938	2.12366	3.43118	<0.001	4.91696e-16
RSV B	Unclustered (Figure 5)	347	169	42	123	3.4348	1.9512	6.04644	<0.001	1.89698e-05
SARS-CoV-2	Unclustered (Figure 5)	3209	3060	51	188	5.08036	3.39841	7.59474	<0.001	2.31572e-15

### Sheet: Sheet2
Supp Table 4, Sheet 2: Logistic regression odds ratio of qPCR positivity with increasing Genome span and 95% confidence intervals (Clustered by site)
Virus	SE method	n	qPCR-positive	Sites	Collection weeks	OR per +0.1 span	95% CI low	95% CI high	p-value	p (exact)
Influenza A	Clustered by site	1400	264	46	174	1.51	1.15	1.97	0.003	0.00261
Influenza B	Clustered by site	663	99	42	136	2.61	1.44	4.75	0.002	0.00164
RSV A	Clustered by site	963	495	46	157	2.7	1.87	3.89	<0.001	9.91e-08
RSV B	Clustered by site	347	169	42	123	3.43	2.08	5.68	<0.001	1.49e-06
SARS-CoV-2	Clustered by site	3209	3060	51	188	5.08	3.13	8.25	<0.001	4.98e-11
